# Adaptive data-driven selection of sequences of biological and cognitive markers in pre-clinical diagnosis of dementia

**DOI:** 10.1101/2021.10.26.21265515

**Authors:** Patric Wyss, David Ginsbourger, Haochang Shou, Christos Davatzikos, Stefan Klöppel, Ahmed Abdulkadir, the ISTAGING Study, the Alzheimer’s Disease Neuroimaging Initiative, the Australian Imaging Biomarkers and Lifestyle flagship study of ageing

## Abstract

Effective clinical decision procedures must balance multiple competing objectives such as time-to-decision, acquisition costs, and accuracy. We describe and evaluate POSEIDON, a data-driven method for PrOspective SEquentIal DiagnOsis with Neutral zones to individualize clinical classifications. We evaluated the framework with an application in which the algorithm sequentially proposes to include cognitive, imaging, or molecular markers if a sufficiently more accurate prognosis of clinical decline to manifest Alzheimer’s disease is expected. The algorithm chose to include optional invasive markers in 37 percent of cases at the cost of 1 percent lower accuracy. Applied to longitudinal data, POSEIDON selected 14 percent of all available measurements and concluded after an average follow-up time of 0.74 years at the expense of five percent lower accuracy. While effective in obtaining timely and economical decisions, our multi-objective evaluation implies that the implementation into consequential clinical applications remains controversial because of the intrinsic dependence on inherently subjective prescribed cost parameters.
