## Supplementary Table S1 for "Adaptive data-driven selection of sequences of biological and cognitive markers in pre-clinical diagnosis of dementia"

### Sheet: a_LDA_predPerv
Cost parameters						Strategy	Summary	Performances				Resources				Mean number of observations per marker								Mean time of first and last observation per marker
	MMSE	RAVLT	MRI	Amyloid	Time		tot cost	log-loss	Acc	Spec	Sens	meas cost	nr. Obs	fraction mind. 2 obs	Time	nr. MMSE	fraction mind. 1 MMSE	nr. RAVLT	fraction mind. 1 RAVLT	nr. SPARE-AD	fraction mind. 1 SPARE-AD	nr. Amyloid	fraction mind. 1 Amyloid	min time MMSE	max time MMSE	min time RAVLT	max time RAVLT	min time SPARE-AD	max time SPARE-AD	min time Amyloid	max time Amyloid
Default costs	1	1	2	4	2	cross. MMSE	34.36	0.63	0.67	0.72	0.6	1.11	1	0	0.05	1	1	0	0	0	0	0	0	0.05	0.05	-	-	-	-	-	-
						cross RAVLT	26.71	0.53	0.74	0.74	0.74	1.15	1	0	0.08	0	0	1	1	0	0	0	0	-	-	0.08	0.08	-	-	-	-
						cross. SPARE-AD	28.55	0.54	0.73	0.8	0.64	2	1	0	0	0	0	0	0	1	1	0	0	-	-	-	-	0	0	-	-
						cross. Amyloid	33.44	0.57	0.71	0.68	0.75	4.16	1	0	0.08	0	0	0	0	0	0	1	1	-	-	-	-	-	-	0.08	0.08
						cross. multivariate	26.8	0.43	0.81	0.81	0.82	8.19	4	1	0.09	1	1	1	1	1	1	1	1	0.05	0.05	0.08	0.08	0	0	0.08	0.08
						long. MMSE	26.64	0.29	0.89	0.9	0.86	15.22	6.26	1	4.48	6.26	1	0	0	0	0	0	0	0.05	4.48	-	-	-	-	-	-
						long. RAVLT	31.34	0.38	0.84	0.82	0.87	15.46	6.37	1	4.54	0	0	6.37	1	0	0	0	0	-	-	0.08	4.54	-	-	-	-
						long. SPARE-AD	40.65	0.44	0.8	0.82	0.77	20.8	6.37	1	4.03	0	0	0	0	6.37	1	0	0	-	-	-	-	0	4.03	-	-
						long. Amyloid	40.44	0.57	0.7	0.67	0.74	10.41	1.88	0.63	1.44	0	0	0	0	0	0	1.88	1	-	-	-	-	-	-	0.08	1.44
						long. multivariate	53.58	0.29	0.89	0.88	0.9	42.42	20.88	1	4.76	6.26	1	6.37	1	6.37	1	1.88	1	0.05	4.48	0.08	4.54	0	4.03	0.08	1.44
						seq. greedy	22.2	0.43	0.84	0.84	0.84	6.07	2.83	0.7	0.75	0.84	0.49	0.68	0.58	1.1	0.99	0.21	0.21	0.4	1.45	0.1	0.34	0	0.15	0.07	0.07
						seq. exhaustive	20.98	0.37	0.86	0.85	0.88	7.33	1.98	0.7	2.15	0.59	0.52	0.36	0.34	1.02	0.98	0	0	3.73	4.02	1.07	1.2	0	0.11	2.31	2.31
varying wait cost	1	1	2	4	1	cross. MMSE	34.3	see above (I3:L13)				1.05	see above (N3:AF13)
						cross RAVLT	26.63					1.08
						cross. SPARE-AD	28.55					2
						cross. Amyloid	33.36					4.08
						cross. multivariate	26.7					8.09
						long. MMSE	22.16					10.74
						long. RAVLT	26.79					10.91
						long. SPARE-AD	36.62					16.77
						long. Amyloid	39					8.97
						long. multivariate	48.83					37.66
						seq. greedy	21.61	0.39	0.85	0.85	0.85	6.72	3.37	0.77	1.54	1.26	0.63	0.73	0.59	1.16	0.99	0.22	0.22	0.85	2.42	0.17	0.52	0	0.23	0.11	0.11
						seq. exhaustive	20.35	0.37	0.86	0.85	0.87	6.21	1.95	0.77	3.22	0.73	0.7	0.19	0.19	1.02	0.98	0	0	4.3	4.4	2.64	2.67	0	0.12	2.5	2.5
	1	1	2	4	4	cross. MMSE	34.47	see above (I3:L13)				1.22	see above (N3:AF13)
						cross RAVLT	26.86					1.31
						cross. SPARE-AD	28.56					2.01
						cross. Amyloid	33.6					4.32
						cross. multivariate	26.99					8.38
						long. MMSE	35.6					24.19
						long. RAVLT	40.43					24.55
						long. SPARE-AD	48.71					28.85
						long. Amyloid	43.31					13.29
						long. multivariate	63.1					51.93
						seq. greedy	25.52	0.49	0.79	0.79	0.8	4.67	2.37	0.66	0.16	0.51	0.41	0.6	0.55	1.05	0.99	0.21	0.21	0.08	0.3	0.07	0.14	0	0.04	0.07	0.07
						seq. exhaustive	23.34	0.43	0.83	0.82	0.84	6.21	1.98	0.66	0.8	0.32	0.25	0.62	0.6	1.03	1	0.01	0.01	2.68	3.03	0.15	0.24	0	0.09	0.04	0.04
	1	1	2	4	8	cross. MMSE	34.68	see above (I3:L13)				1.43	see above (N3:AF13)
						cross RAVLT	27.17					1.61
						cross. SPARE-AD	28.57					2.01
						cross. Amyloid	33.91					4.63
						cross. multivariate	27.36					8.75
						long. MMSE	53.53					42.12
						long. RAVLT	58.61					42.72
						long. SPARE-AD	64.82					44.97
						long. Amyloid	49.07					19.05
						long. multivariate	82.12					70.96
						seq. greedy	25.75	0.49	0.79	0.79	0.78	4.41	2.2	0.65	0.07	0.41	0.39	0.56	0.54	1.02	0.99	0.2	0.2	0.08	0.11	0.07	0.09	0	0.01	0.07	0.07
						seq. exhaustive	23.77	0.47	0.8	0.79	0.82	4.17	1.92	0.65	0.11	0.13	0.11	0.66	0.62	1.02	1	0.12	0.12	0.4	0.54	0.08	0.11	0	0.02	0.08	0.08
varying costs of acquisition	0.5	0.5	1	2	2	cross. MMSE	33.86	see above (I3:L13)				0.61	see above (N3:AF13)
						cross RAVLT	26.21					0.65
						cross. SPARE-AD	27.55					1
						cross. Amyloid	31.44					2.16
						cross. multivariate	22.8					4.19
						long. MMSE	23.51					12.09
						long. RAVLT	28.15					12.27
						long. SPARE-AD	34.28					14.43
						long. Amyloid	36.67					6.64
						long. multivariate	37.13					25.97
						seq. greedy	18.96	0.41	0.85	0.85	0.85	4.07	3.14	0.74	0.7	0.87	0.51	0.77	0.64	1.16	0.99	0.34	0.34	0.31	1.32	0.09	0.31	0	0.15	0.08	0.08
						seq. exhaustive	19.67	0.36	0.86	0.85	0.89	6.02	2.08	0.74	2.23	0.61	0.54	0.41	0.39	1.04	0.99	0	0	3.71	4.01	0.95	1.1	0	0.18	2.31	2.31
	2	2	4	8	2	cross. MMSE	35.36	see above (I3:L13)				2.11	see above (N3:AF13)
						cross RAVLT	27.71					2.15
						cross. SPARE-AD	30.55					4
						cross. Amyloid	37.44					8.16
						cross. multivariate	34.8					16.19
						long. MMSE	32.9					21.49
						long. RAVLT	37.71					21.83
						long. SPARE-AD	53.39					33.54
						long. Amyloid	47.97					17.95
						long. multivariate	86.49					75.32
						seq. greedy	25.85	0.44	0.83	0.84	0.82	8.98	2.47	0.63	0.72	0.76	0.46	0.56	0.5	1.07	0.99	0.08	0.08	0.48	1.53	0.09	0.25	0	0.13	0.07	0.07
						seq. exhaustive	23.17	0.36	0.87	0.86	0.88	9.77	1.84	0.63	2.05	0.56	0.49	0.28	0.27	1	0.98	0	0	3.77	4.04	1.16	1.3	0	0.05	-	-
	4	4	8	16	2	cross. MMSE	37.36	see above (I3:L13)				4.11	see above (N3:AF13)
						cross RAVLT	29.71					4.15
						cross. SPARE-AD	34.55					8
						cross. Amyloid	45.44					16.16
						cross. multivariate	50.8					32.19
						long. MMSE	45.42					34.01
						long. RAVLT	50.45					34.57
						long. SPARE-AD	78.87					59.02
						long. Amyloid	63.04					33.01
						long. multivariate	152.29					141.13
						seq. greedy	31.83	0.45	0.82	0.83	0.8	13.71	2.06	0.5	0.71	0.61	0.38	0.43	0.38	1.02	0.99	0	0	0.76	1.82	0.14	0.35	0	0.05	-	-
						seq. exhaustive	28.55	0.39	0.86	0.85	0.87	14.15	1.65	0.5	1.81	0.49	0.44	0.17	0.16	0.99	0.98	0	0	3.76	4.03	1.44	1.59	0	0.01	-	-
varying costs of acquisition and time	0.5	0.5	1	2	1	cross. MMSE	33.8	see above (I3:L13)				0.55	see above (N3:AF13)
						cross RAVLT	26.13					0.58
						cross. SPARE-AD	27.55					1
						cross. Amyloid	31.36					2.08
						cross. multivariate	22.7					4.09
						long. MMSE	19.03					7.61
						long. RAVLT	23.61					7.73
						long. SPARE-AD	30.25					10.4
						long. Amyloid	35.23					5.21
						long. multivariate	32.37					21.21
						seq. greedy	17.96	0.36	0.87	0.86	0.87	4.56	3.82	0.81	1.48	1.31	0.64	0.87	0.66	1.28	0.99	0.36	0.36	0.71	2.26	0.14	0.56	0	0.35	0.16	0.16
						seq. exhaustive	18.49	0.35	0.86	0.85	0.88	4.84	2.04	0.81	3.29	0.75	0.72	0.24	0.24	1.04	0.99	0	0	4.26	4.38	2.47	2.55	0.01	0.17	2.31	2.31
	2	2	4	8	4	cross. MMSE	35.47	see above (I3:L13)				2.22	see above (N3:AF13)
						cross RAVLT	27.86					2.31
						cross. SPARE-AD	30.56					4.01
						cross. Amyloid	37.6					8.32
						cross. multivariate	34.99					16.38
						long. MMSE	41.86					30.45
						long. RAVLT	46.8					30.92
						long. SPARE-AD	61.44					41.59
						long. Amyloid	50.85					20.82
						long. multivariate	96					84.83
						seq. greedy	28.13	0.48	0.8	0.8	0.79	7.78	2.11	0.6	0.26	0.49	0.38	0.52	0.49	1.03	0.99	0.07	0.07	0.2	0.62	0.08	0.16	0	0.07	0.07	0.07
						seq. exhaustive	25.41	0.44	0.83	0.83	0.84	8.54	1.83	0.6	0.71	0.28	0.23	0.54	0.53	1.01	1	0	0	2.7	2.97	0.14	0.19	0	0.05	-	-
	4	4	8	16	8	cross. MMSE	37.68	see above (I3:L13)				4.43	see above (N3:AF13)
						cross RAVLT	30.17					4.61
						cross. SPARE-AD	34.57					8.01
						cross. Amyloid	45.91					16.63
						cross. multivariate	51.36					32.75
						long. MMSE	72.31					60.9
						long. RAVLT	77.71					61.83
						long. SPARE-AD	103.04					83.19
						long. Amyloid	71.67					41.65
						long. multivariate	180.83					169.67
						seq. exhaustive	31.92	0.5	0.79	0.81	0.76	10.58	1.59	0.43	0.03	0.24	0.24	0.36	0.35	0.99	0.99	0	0	0.07	0.07	0.07	0.08	0	0	-	-
						seq. greedy	30.84	0.5	0.79	0.8	0.78	10.24	1.48	0.43	0.05	0.06	0.06	0.43	0.42	0.99	0.99	0	0	0.24	0.26	0.07	0.08	0	0	-	-

### Sheet: b_LDA_relFreq
Cost parameters						Strategy	Summary	Performances				Resources				Mean number of observations per marker								Mean time of first and last observation per marker
	MMSE	RAVLT	MRI	Amyloid	Time		tot cost	log-loss	Acc	Spec	Sens	meas cost	nr. Obs	fraction mind. 2 obs	Time	nr. MMSE	fraction mind. 1 MMSE	nr. RAVLT	fraction mind. 1 RAVLT	nr. SPARE-AD	fraction mind. 1 SPARE-AD	nr. Amyloid	fraction mind. 1 Amyloid	min time MMSE	max time MMSE	min time RAVLT	max time RAVLT	min time SPARE-AD	max time SPARE-AD	min time Amyloid	max time Amyloid
Default costs	1	1	2	4	2	cross. MMSE	33.86	0.63	0.67	0.7	0.63	1.11	1	0	0.05	1	1	0	0	0	0	0	0	0.05	0.05	-	-	-	-	-	-
						cross RAVLT	27.7	0.54	0.73	0.73	0.74	1.15	1	0	0.08	0	0	1	1	0	0	0	0	-	-	0.08	0.08	-	-	-	-
						cross. SPARE-AD	27.31	0.54	0.75	0.81	0.65	2	1	0	0	0	0	0	0	1	1	0	0	-	-	-	-	0	0	-	-
						cross. Amyloid	32.2	0.57	0.72	0.68	0.78	4.16	1	0	0.08	0	0	0	0	0	0	1	1	-	-	-	-	-	-	0.08	0.08
						cross. multivariate	27.3	0.43	0.81	0.8	0.82	8.19	4	1	0.09	1	1	1	1	1	1	1	1	0.05	0.05	0.08	0.08	0	0	0.08	0.08
						long. MMSE	26.14	0.29	0.89	0.9	0.88	15.22	6.26	1	4.48	6.26	1	0	0	0	0	0	0	0.05	4.48	-	-	-	-	-	-
						long. RAVLT	31.59	0.39	0.84	0.82	0.87	15.46	6.37	1	4.54	0	0	6.37	1	0	0	0	0	-	-	0.08	4.54	-	-	-	-
						long. SPARE-AD	40.4	0.44	0.8	0.83	0.76	20.8	6.37	1	4.03	0	0	0	0	6.37	1	0	0	-	-	-	-	0	4.03	-	-
						long. Amyloid	38.95	0.57	0.71	0.67	0.78	10.41	1.88	0.63	1.44	0	0	0	0	0	0	1.88	1	-	-	-	-	-	-	0.08	1.44
						long. multivariate	53.83	0.29	0.89	0.88	0.9	42.42	20.88	1	4.76	6.26	1	6.37	1	6.37	1	1.88	1	0.05	4.48	0.08	4.54	0	4.03	0.08	1.44
						seq. greedy	23.44	0.45	0.83	0.82	0.84	6.07	2.89	0.7	0.7	0.84	0.5	0.7	0.58	1.13	1	0.22	0.22	0.35	1.34	0.1	0.33	0	0.16	0.11	0.11
						seq. exhaustive	20.93	0.37	0.86	0.85	0.89	7.28	1.96	0.7	2.16	0.59	0.52	0.36	0.34	1.01	0.98	0	0	3.74	4.02	1.15	1.29	0	0.08	-	-
varying wait cost	1	1	2	4	1	cross. MMSE	33.81	see above (I3:L13)				1.05	see above (N3:AF13)
						cross RAVLT	27.63					1.08
						cross. SPARE-AD	27.31					2
						cross. Amyloid	32.12					4.08
						cross. multivariate	27.2					8.09
						long. MMSE	21.66					10.74
						long. RAVLT	27.04					10.91
						long. SPARE-AD	36.37					16.77
						long. Amyloid	37.51					8.97
						long. multivariate	49.07					37.66
						seq. greedy	22.94	0.41	0.84	0.84	0.84	6.81	3.45	0.78	1.49	1.27	0.64	0.77	0.61	1.19	1	0.22	0.22	0.81	2.29	0.22	0.53	0	0.24	0.13	0.13
						seq. exhaustive	20.12	0.36	0.86	0.85	0.87	6.23	1.96	0.78	3.25	0.74	0.71	0.2	0.19	1.02	0.98	0	0	4.27	4.39	2.57	2.65	0	0.1	-	-
	1	1	2	4	4	cross. MMSE	33.97	see above (I3:L13)				1.22	see above (N3:AF13)
						cross RAVLT	27.86					1.31
						cross. SPARE-AD	27.32					2.01
						cross. Amyloid	32.36					4.32
						cross. multivariate	27.48					8.38
						long. MMSE	35.11					24.19
						long. RAVLT	40.68					24.55
						long. SPARE-AD	48.46					28.85
						long. Amyloid	41.83					13.29
						long. multivariate	63.34					51.93
						seq. greedy	24.86	0.49	0.8	0.79	0.82	4.76	2.41	0.68	0.17	0.52	0.43	0.63	0.56	1.06	1	0.21	0.21	0.08	0.32	0.07	0.17	0	0.05	0.07	0.07
						seq. exhaustive	21.96	0.43	0.84	0.83	0.87	6.32	2	0.68	0.82	0.32	0.25	0.65	0.62	1.03	1	0.01	0.01	2.78	3.07	0.14	0.26	0	0.08	0.07	0.07
	1	1	2	4	8	cross. MMSE	34.18	see above (I3:L13)				1.43	see above (N3:AF13)
						cross RAVLT	28.16					1.61
						cross. SPARE-AD	27.32					2.01
						cross. Amyloid	32.67					4.63
						cross. multivariate	27.86					8.75
						long. MMSE	53.04					42.12
						long. RAVLT	58.85					42.72
						long. SPARE-AD	64.57					44.97
						long. Amyloid	47.58					19.05
						long. multivariate	82.37					70.96
						seq. greedy	26.03	0.49	0.78	0.79	0.78	4.44	2.22	0.65	0.07	0.41	0.39	0.58	0.55	1.03	1	0.21	0.21	0.07	0.09	0.07	0.1	0	0.01	0.07	0.07
						seq. exhaustive	24.04	0.47	0.8	0.78	0.83	4.19	1.93	0.65	0.11	0.13	0.1	0.67	0.63	1.02	1	0.11	0.11	0.46	0.64	0.08	0.11	0	0.02	0.08	0.08
varying costs of acquisition	0.5	0.5	1	2	2	cross. MMSE	33.36	see above (I3:L13)				0.61	see above (N3:AF13)
						cross RAVLT	27.2					0.65
						cross. SPARE-AD	26.31					1
						cross. Amyloid	30.2					2.16
						cross. multivariate	23.3					4.19
						long. MMSE	23.01					12.09
						long. RAVLT	28.4					12.27
						long. SPARE-AD	34.03					14.43
						long. Amyloid	35.18					6.64
						long. multivariate	37.38					25.97
						seq. greedy	20.23	0.43	0.84	0.83	0.85	4.1	3.18	0.76	0.71	0.9	0.54	0.78	0.65	1.17	0.99	0.33	0.33	0.26	1.27	0.08	0.26	0	0.17	0.09	0.09
						seq. exhaustive	19.91	0.37	0.86	0.84	0.89	6.01	2.07	0.76	2.23	0.61	0.54	0.42	0.4	1.04	0.99	0	0	3.72	4.01	1.02	1.15	0	0.16	2.13	2.13
	2	2	4	8	2	cross. MMSE	34.86	see above (I3:L13)				2.11	see above (N3:AF13)
						cross RAVLT	28.7					2.15
						cross. SPARE-AD	29.31					4
						cross. Amyloid	36.2					8.16
						cross. multivariate	35.3					16.19
						long. MMSE	32.4					21.49
						long. RAVLT	37.96					21.83
						long. SPARE-AD	53.14					33.54
						long. Amyloid	46.48					17.95
						long. multivariate	86.73					75.32
						seq. greedy	25.46	0.43	0.84	0.85	0.83	9.33	2.55	0.63	0.78	0.79	0.47	0.6	0.51	1.08	0.99	0.08	0.08	0.54	1.6	0.11	0.35	0	0.13	0.18	0.18
						seq. exhaustive	23.47	0.38	0.86	0.85	0.88	9.82	1.85	0.63	2.06	0.55	0.5	0.29	0.28	1	0.98	0	0	3.77	4.02	1.31	1.46	0	0.05	-	-
	4	4	8	16	2	cross. MMSE	36.86	see above (I3:L13)				4.11	see above (N3:AF13)
						cross RAVLT	30.7					4.15
						cross. SPARE-AD	33.31					8
						cross. Amyloid	44.2					16.16
						cross. multivariate	51.3					32.19
						long. MMSE	44.92					34.01
						long. RAVLT	50.7					34.57
						long. SPARE-AD	78.62					59.02
						long. Amyloid	61.55					33.01
						long. multivariate	152.54					141.13
						seq. greedy	31.54	0.46	0.83	0.85	0.79	14.17	2.12	0.53	0.81	0.65	0.4	0.44	0.38	1.02	0.99	0	0	0.86	1.98	0.18	0.43	0	0.06	-	-
						seq. exhaustive	28.46	0.39	0.86	0.85	0.87	14.31	1.66	0.53	1.85	0.49	0.45	0.18	0.17	0.99	0.98	0	0	3.78	4.01	1.36	1.43	0	0.03	-	-
varying costs of acquisition and time	0.5	0.5	1	2	1	cross. MMSE	33.31	see above (I3:L13)				0.55	see above (N3:AF13)
						cross RAVLT	27.13					0.58
						cross. SPARE-AD	26.31					1
						cross. Amyloid	30.12					2.08
						cross. multivariate	23.2					4.09
						long. MMSE	18.53					7.61
						long. RAVLT	23.86					7.73
						long. SPARE-AD	30					10.4
						long. Amyloid	33.74					5.21
						long. multivariate	32.62					21.21
						seq. greedy	18.95	0.38	0.86	0.85	0.86	4.56	3.82	0.83	1.5	1.34	0.66	0.86	0.68	1.27	0.99	0.34	0.34	0.61	2.25	0.13	0.48	0	0.34	0.17	0.17
						seq. exhaustive	18.79	0.35	0.86	0.85	0.87	4.9	2.05	0.83	3.35	0.77	0.73	0.24	0.23	1.04	0.99	0	0	4.27	4.39	2.35	2.41	0.01	0.17	2.13	2.13
	2	2	4	8	4	cross. MMSE	34.97	see above (I3:L13)				2.22	see above (N3:AF13)
						cross RAVLT	28.86					2.31
						cross. SPARE-AD	29.32					4.01
						cross. Amyloid	36.36					8.32
						cross. multivariate	35.48					16.38
						long. MMSE	41.37					30.45
						long. RAVLT	47.05					30.92
						long. SPARE-AD	61.2					41.59
						long. Amyloid	49.36					20.82
						long. multivariate	96.25					84.83
						seq. greedy	28.36	0.49	0.79	0.79	0.79	7.52	2.08	0.58	0.21	0.45	0.36	0.53	0.48	1.03	0.99	0.08	0.08	0.17	0.49	0.07	0.17	0	0.05	0.07	0.07
						seq. exhaustive	25.17	0.44	0.83	0.83	0.84	8.54	1.83	0.58	0.71	0.28	0.23	0.54	0.52	1.01	1	0	0	2.74	3.01	0.16	0.26	0	0.04	-	-
	4	4	8	16	8	cross. MMSE	37.18	see above (I3:L13)				4.43	see above (N3:AF13)
						cross RAVLT	31.16					4.61
						cross. SPARE-AD	33.32					8.01
						cross. Amyloid	44.67					16.63
						cross. multivariate	51.86					32.75
						long. MMSE	71.82					60.9
						long. RAVLT	77.96					61.83
						long. SPARE-AD	102.79					83.19
						long. Amyloid	70.18					41.65
						long. multivariate	181.08					169.67
						seq. exhaustive	33.46	0.51	0.77	0.79	0.75	10.64	1.59	0.44	0.04	0.25	0.25	0.35	0.34	0.99	0.99	0	0	0.08	0.08	0.07	0.08	0	0	-	-
						seq. greedy	32.61	0.5	0.78	0.79	0.76	10.28	1.49	0.44	0.05	0.06	0.06	0.44	0.43	0.99	0.99	0	0	0.3	0.3	0.07	0.09	0	0	-	-

### Sheet: c_QDA_predPerv
Cost parameters						Strategy	Summary	Performances				Resources				Mean number of observations per marker								Mean time of first and last observation per marker
	MMSE	RAVLT	MRI	Amyloid	Time		tot cost	log-loss	Acc	Spec	Sens	meas cost	nr. Obs	fraction mind. 2 obs	Time	nr. MMSE	fraction mind. 1 MMSE	nr. RAVLT	fraction mind. 1 RAVLT	nr. SPARE-AD	fraction mind. 1 SPARE-AD	nr. Amyloid	fraction mind. 1 Amyloid	min time MMSE	max time MMSE	min time RAVLT	max time RAVLT	min time SPARE-AD	max time SPARE-AD	min time Amyloid	max time Amyloid
Default costs	1	1	2	4	2	cross. MMSE	35.1	0.63	0.66	0.69	0.61	1.11	1	0	0.05	1	1	0	0	0	0	0	0	0.05	0.05	-	-	-	-	-	-
						cross RAVLT	26.71	0.53	0.74	0.72	0.77	1.15	1	0	0.08	0	0	1	1	0	0	0	0	-	-	0.08	0.08	-	-	-	-
						cross. SPARE-AD	28.55	0.54	0.73	0.8	0.64	2	1	0	0	0	0	0	0	1	1	0	0	-	-	-	-	0	0	-	-
						cross. Amyloid	33.19	0.57	0.71	0.68	0.76	4.16	1	0	0.08	0	0	0	0	0	0	1	1	-	-	-	-	-	-	0.08	0.08
						cross. multivariate	26.8	0.43	0.81	0.81	0.82	8.19	4	1	0.09	1	1	1	1	1	1	1	1	0.05	0.05	0.08	0.08	0	0	0.08	0.08
						long. MMSE	29.12	0.32	0.86	0.87	0.84	15.22	6.26	1	4.48	6.26	1	0	0	0	0	0	0	0.05	4.48	-	-	-	-	-	-
						long. RAVLT	34.57	0.46	0.81	0.77	0.87	15.46	6.37	1	4.54	0	0	6.37	1	0	0	0	0	-	-	0.08	4.54	-	-	-	-
						long. SPARE-AD	40.4	0.47	0.8	0.83	0.77	20.8	6.37	1	4.03	0	0	0	0	6.37	1	0	0	-	-	-	-	0	4.03	-	-
						long. Amyloid	41.68	0.59	0.69	0.65	0.74	10.41	1.88	0.63	1.44	0	0	0	0	0	0	1.88	1	-	-	-	-	-	-	0.08	1.44
						long. multivariate	54.33	0.4	0.88	0.87	0.9	42.42	20.88	1	4.76	6.26	1	6.37	1	6.37	1	1.88	1	0.05	-	0.08	4.54	0	4.03	0.08	1.44
						seq. greedy	23.45	0.47	0.83	0.85	0.79	6.08	3	0.68	0.67	0.76	0.49	0.91	0.58	1.13	0.99	0.2	0.2	0.41	1.2	0.13	0.51	0	0.15	0.08	0.1
						seq. exhaustive	18.9	0.35	0.88	0.87	0.9	7.24	1.98	0.68	2.12	0.57	0.51	0.39	0.35	1.01	0.98	0	0	3.63	3.9	1.39	1.5	0	0.09	2.5	2.5
varying wait cost	1	1	2	4	1	cross. MMSE	35.05	see above (I3:L13)				1.05	see above (N3:AF13)
						cross RAVLT	26.63					1.08
						cross. SPARE-AD	28.55					2
						cross. Amyloid	33.11					4.08
						cross. multivariate	26.7					8.09
						long. MMSE	24.64					10.74
						long. RAVLT	30.02					10.91
						long. SPARE-AD	36.37					16.77
						long. Amyloid	40.24					8.97
						long. multivariate	49.57					37.66
						seq. greedy	22.85	0.42	0.84	0.86	0.82	6.97	3.69	0.78	1.45	1.13	0.62	1.15	0.65	1.19	0.99	0.21	0.21	0.85	2.12	0.27	0.93	0	0.31	0.16	0.19
						seq. exhaustive	19.65	0.34	0.87	0.86	0.88	6.25	2.04	0.78	3.18	0.75	0.7	0.26	0.24	1.02	0.98	0	0	4.16	4.28	2.62	2.75	0	0.1	2.31	2.31
	1	1	2	4	4	cross. MMSE	35.21	see above (I3:L13)				1.22	see above (N3:AF13)
						cross RAVLT	26.86					1.31
						cross. SPARE-AD	28.56					2.01
						cross. Amyloid	33.35					4.32
						cross. multivariate	26.99					8.38
						long. MMSE	38.08					24.19
						long. RAVLT	43.65					24.55
						long. SPARE-AD	48.46					28.85
						long. Amyloid	44.56					13.29
						long. multivariate	63.84					51.93
						seq. greedy	23.67	0.48	0.81	0.83	0.79	5.06	2.54	0.66	0.22	0.53	0.41	0.74	0.56	1.07	0.99	0.2	0.2	0.12	0.36	0.08	0.27	0	0.06	0.08	0.08
						seq. exhaustive	22.22	0.43	0.84	0.83	0.86	6.34	2.11	0.66	0.79	0.32	0.26	0.75	0.56	1.02	1	0.01	0.01	2.26	2.6	0.25	0.62	0	0.06	0.48	0.48
	1	1	2	4	8	cross. MMSE	35.43	see above (I3:L13)				1.43	see above (N3:AF13)
						cross RAVLT	27.17					1.61
						cross. SPARE-AD	28.57					2.01
						cross. Amyloid	33.67					4.63
						cross. multivariate	27.36					8.75
						long. MMSE	56.01					42.12
						long. RAVLT	61.83					42.72
						long. SPARE-AD	64.57					44.97
						long. Amyloid	50.31					19.05
						long. multivariate	82.87					70.96
						seq. greedy	25.3	0.49	0.79	0.8	0.78	4.7	2.29	0.63	0.1	0.45	0.4	0.62	0.53	1.03	0.99	0.19	0.19	0.09	0.16	0.07	0.16	0	0.02	0.08	0.08
						seq. exhaustive	25.21	0.49	0.79	0.8	0.78	4.61	2.02	0.63	0.15	0.14	0.13	0.75	0.59	1.01	1	0.12	0.12	0.46	0.5	0.08	0.22	0	0.02	0.07	0.07
varying costs of acquisition	0.5	0.5	1	2	2	cross. MMSE	34.6	see above (I3:L13)				0.61	see above (N3:AF13)
						cross RAVLT	26.21					0.65
						cross. SPARE-AD	27.55					1
						cross. Amyloid	31.19					2.16
						cross. multivariate	22.8					4.19
						long. MMSE	25.99					12.09
						long. RAVLT	31.38					12.27
						long. SPARE-AD	34.03					14.43
						long. Amyloid	37.91					6.64
						long. multivariate	37.88					25.97
						seq. greedy	20.75	0.45	0.83	0.85	0.81	4.12	3.39	0.74	0.67	0.87	0.54	1.02	0.63	1.16	0.99	0.34	0.33	0.3	1.05	0.13	0.58	0	0.15	0.08	0.1
						seq. exhaustive	17.7	0.36	0.88	0.87	0.9	6.04	2.09	0.74	2.24	0.6	0.53	0.47	0.41	1.03	0.98	0	0	3.64	3.91	1.3	1.46	0	0.13	2.5	2.5
	2	2	4	8	2	cross. MMSE	36.1	see above (I3:L13)				2.11	see above (N3:AF13)
						cross RAVLT	27.71					2.15
						cross. SPARE-AD	30.55					4
						cross. Amyloid	37.19					8.16
						cross. multivariate	34.8					16.19
						long. MMSE	35.38					21.49
						long. RAVLT	40.93					21.83
						long. SPARE-AD	53.14					33.54
						long. Amyloid	49.21					17.95
						long. multivariate	87.23					75.32
						seq. greedy	27.69	0.47	0.82	0.84	0.78	9.32	2.62	0.64	0.7	0.73	0.46	0.73	0.51	1.07	0.99	0.09	0.09	0.55	1.39	0.17	0.51	0	0.12	0.14	0.14
						seq. exhaustive	21.7	0.36	0.88	0.87	0.9	9.79	1.88	0.64	2.02	0.54	0.48	0.34	0.31	1	0.98	0	0	3.62	3.9	1.53	1.64	0	0.04	-	-
	4	4	8	16	2	cross. MMSE	38.1	see above (I3:L13)				4.11	see above (N3:AF13)
						cross RAVLT	29.71					4.15
						cross. SPARE-AD	34.55					8
						cross. Amyloid	45.19					16.16
						cross. multivariate	50.8					32.19
						long. MMSE	47.9					34.01
						long. RAVLT	53.67					34.57
						long. SPARE-AD	78.62					59.02
						long. Amyloid	64.28					33.01
						long. multivariate	153.04					141.13
						seq. greedy	30.15	0.44	0.84	0.87	0.8	14.02	2.13	0.52	0.72	0.6	0.39	0.52	0.38	1.01	0.99	0	0	0.77	1.67	0.17	0.48	0	0.04	-	-
						seq. exhaustive	27.17	0.39	0.87	0.86	0.88	14.01	1.65	0.52	1.73	0.45	0.41	0.21	0.2	0.99	0.98	0	0	3.64	3.9	1.78	1.81	0	0.01	-	-
varying costs of acquisition and time	0.5	0.5	1	2	1	cross. MMSE	34.55	see above (I3:L13)				0.55	see above (N3:AF13)
						cross RAVLT	26.13					0.58
						cross. SPARE-AD	27.55					1
						cross. Amyloid	31.11					2.08
						cross. multivariate	22.7					4.09
						long. MMSE	21.51					7.61
						long. RAVLT	26.84					7.73
						long. SPARE-AD	30					10.4
						long. Amyloid	36.47					5.21
						long. multivariate	33.12					21.21
						seq. greedy	18.76	0.4	0.86	0.86	0.85	4.62	4.15	0.8	1.37	1.23	0.63	1.29	0.67	1.27	0.99	0.36	0.35	0.61	1.95	0.18	0.89	0	0.32	0.14	0.17
						seq. exhaustive	18.2	0.34	0.87	0.86	0.88	4.8	2.09	0.8	3.23	0.76	0.71	0.29	0.26	1.03	0.98	0	0	4.16	4.28	2.59	2.76	0	0.15	2.31	2.31
	2	2	4	8	4	cross. MMSE	36.21	see above (I3:L13)				2.22	see above (N3:AF13)
						cross RAVLT	27.86					2.31
						cross. SPARE-AD	30.56					4.01
						cross. Amyloid	37.35					8.32
						cross. multivariate	34.99					16.38
						long. MMSE	44.35					30.45
						long. RAVLT	50.02					30.92
						long. SPARE-AD	61.2					41.59
						long. Amyloid	52.09					20.82
						long. multivariate	96.74					84.83
						seq. greedy	28.87	0.51	0.79	0.8	0.76	7.53	2.13	0.57	0.18	0.46	0.38	0.57	0.45	1.02	0.99	0.08	0.08	0.2	0.37	0.08	0.24	0	0.03	0.06	0.06
						seq. exhaustive	24.92	0.47	0.84	0.83	0.85	8.54	1.87	0.57	0.7	0.27	0.22	0.6	0.48	1	0.99	0	0	2.38	2.69	0.23	0.5	0	0.03	-	-
	4	4	8	16	8	cross. MMSE	38.43	see above (I3:L13)				4.43	see above (N3:AF13)
						cross RAVLT	30.17					4.61
						cross. SPARE-AD	34.57					8.01
						cross. Amyloid	45.67					16.63
						cross. multivariate	51.36					32.75
						long. MMSE	74.79					60.9
						long. RAVLT	80.94					61.83
						long. SPARE-AD	102.79					83.19
						long. Amyloid	72.91					41.65
						long. multivariate	181.58					169.67
						seq. exhaustive	31.62	0.51	0.79	0.82	0.76	10.77	1.61	0.4	0.05	0.27	0.26	0.36	0.32	0.99	0.99	0	0	0.07	0.09	0.07	0.13	0	0	-	-
						seq. greedy	30.53	0.51	0.8	0.82	0.77	10.43	1.49	0.4	0.07	0.06	0.06	0.44	0.39	0.99	0.99	0	0	0.41	0.43	0.08	0.14	0	0	-	-
